# Evaluation of a new spike (S) protein based commercial immunoassay for the detection of anti-SARS-CoV-2 IgG

**DOI:** 10.1101/2021.03.10.21253288

**Authors:** Kirsten Alexandra Eberhardt, Felix Dewald, Eva Heger, Lutz Gieselmann, Kanika Vanshylla, Maike Wirtz, Franziska Kleipass, Wibke Johannis, Philipp Schommers, Henning Gruell, Karl August Brensing, Roman-Ulrich Müller, Max Augustin, Clara Lehmann, Manuel Koch, Florian Klein, Veronica Di Cristanziano

## Abstract

**Background:** The investigation of antibody response to SARS-CoV-2 represents a key aspect in facing the COVID-19 pandemic. In the present study, we compared one new and four widely used commercial serological assays for the detection of antibodies targeting S (spike) and NC (nucleocapsid) protein.

**Methods:** Serum samples from a group of apparently non-responders, from an unbiased group of convalescent patients and from a negative control group were sim-ultaneously analyzed by the LIAISON® SARS-CoV-2 S1/S2 IgG test, Euroimmun anti-SARS-CoV-2 S1 IgG ELISA and IDK® anti-SARS-CoV-2 S1 IgG assays. IgG binding NC were detected by the Abbott SARS-CoV-2 IgG assay and by the pan-immunoglobulin immunoassay Elecsys® Anti-SARS-CoV-2. Additionally, samples were also tested by live virus and pseudovirus neutralization tests.

**Results:** Overall, about 50% of convalescent patients with undetectable IgG antibodies using the commercial kit by Euroimmun were identified as IgG positive by Immundiagnostik and Roche. While both assays achieved similarly high sensitivities, Immundiagnostik correlated better with serum neutralizing activity than Roche.

**Conclusions:** Although the proportion of IgG seropositive individuals appears to be higher using more sensitive immunoassays, the protective ability and the potential to serve as indirect markers of other beneficial immune responses warrants for further research.
