## Supplementary Table 1; Supplementary Table 2; Supplementary Table 3; Supplementary Table 4 for "Evaluation of a new spike (S) protein based commercial immunoassay for the detection of anti-SARS-CoV-2 IgG": Supplementary Table 1 Dataset.xlsx

### Sheet: Sheet1
SampleIDNEU	Roche	RocheResult	Alinity	AlinityResult	Diasorin	DiasorinResult	Euroimmun	EuroimmunResult	ImmundiagnostikResult	Immundiagnostik	PCR
1	21.7	pos	3.13	pos	37.3	pos	3.4	pos	pos	2.612	pos
2	1.28	pos	0.89	neg	11.4	neg	0.38	neg	pos	0.688	pos
3	121	pos	8.16	pos	171	pos	9	pos	pos	3.8	pos
4	94.1	pos	6.8	pos	65.2	pos	4.74	pos	pos	3.8	pos
5	97.4	pos	5.4	pos	91.1	pos	5.24	pos	pos	3.8	pos
6	3.86	pos	1.23	neg	18.5	pos	1.6	pos	pos	1.564	pos
7	0.0773	neg	0.02	neg	3.8	neg	0.04	neg	neg	0.012	pos
8	0.111	neg	0.08	neg	3.8	neg	0.13	neg	neg	0.046	pos
9	0.114	neg	0.03	neg	3.8	neg	0.13	neg	neg	0.028	pos
10	0.0749	neg	0.03	neg	3.8	neg	0.13	neg	neg	0.036	pos
11	0.344	neg	0.15	neg	3.8	neg	0.64	neg	pos	0.813	pos
12	0.206	neg	0.14	neg	3.8	neg	0.1	neg	neg	0.03	pos
13	0.121	neg	0.03	neg	3.8	neg	0.23	neg	neg	0.181	pos
14	203	pos	5.28	pos	348	pos	7.88	pos	pos	3.8	pos
15	0.09	neg	0.08	neg	3.8	neg	0.13	neg	neg	0.029	pos
16	0.119	neg	0.12	neg	3.8	neg	0.13	neg	neg	0.029	pos
17	0.119	neg	0.03	neg	3.8	neg	0.12	neg	neg	0.017	pos
18	186	pos	3.2	pos	98.2	pos	4.4	pos	pos	3.8	pos
19	81.2	pos	2.22	pos	40.2	pos	2.98	pos	pos	2.809	pos
20	52.7	pos	1.91	pos	56.9	pos	2.9	pos	pos	2.726	pos
21	204	pos	5.8	pos	83.5	pos	7.77	pos	pos	3.8	pos
22	16.9	pos	0.37	neg	3.82	neg	0.55	neg	neg	0.254	pos
23	4.23	pos	0.38	neg	5.8	neg	0.38	neg	neg	0.224	pos
24	38.7	pos	2	pos	38.3	pos	2.34	pos	pos	2.225	pos
25	183	pos	2.78	pos	57.6	pos	2.62	pos	pos	2.262	pos
26	47.9	pos	0.85	neg	30.8	pos	1.65	pos	pos	0.942	pos
27	68.4	pos	1.54	pos	72.2	pos	3.62	pos	pos	3.8	pos
28	0.176	neg	0.14	neg	8.56	neg	0.66	neg	pos	0.907	pos
29	0.079	neg	0.01	neg	3.8	neg	0.1	neg	neg	0.013	pos
30	0.108	neg	0.02	neg	3.8	neg	0.12	neg	neg	0.014	pos
31	0.107	neg	0.03	neg	3.8	neg	0.24	neg	neg	0.099	pos
32	0.116	neg	0.03	neg	3.8	neg	0.19	neg	neg	0.132	pos
33	0.108	neg	0.11	neg	3.8	neg	0.22	neg	neg	0.087	pos
34	0.12	neg	0.26	neg	3.8	neg	0.13	neg	neg	0.02	pos
35	0.108	neg	0.26	neg	3.8	neg	0.14	neg	neg	0.022	pos
36	103	pos	9.41	pos	155	pos	7.43	pos	pos	3.8	pos
37	5.83	pos	0.25	neg	8.78	neg	0.3	neg	neg	0.212	pos
38	10.8	pos	0.98	neg	7.58	neg	0.42	neg	pos	0.725	pos
39	29.6	pos	1.06	neg	52.1	pos	3.95	pos	pos	3.002	pos
40	6.42	pos	2.88	pos	19.9	pos	0.78	neg	pos	0.839	pos
41	28.5	pos	0.97	neg	29.3	pos	1.76	pos	pos	1.718	pos
42	44.2	pos	1.79	pos	8.24	neg	0.17	neg	neg	0.36	pos
43	91.9	pos	2.55	pos	63.8	pos	3.21	pos	pos	2.458	pos
44	58	pos	3.94	pos	8.65	neg	0.3	neg	neg	0.421	pos
45	33.1	pos	4.07	pos	7.48	neg	0.24	neg	pos	0.454	pos
46	3.03	pos	0.19	neg	37.2	pos	1.26	pos	pos	0.937	pos
47	0.57	neg	0.56	neg	10.4	neg	1.27	pos	pos	1.488	pos
48	1.99	pos	0.38	neg	22.1	pos	0.93	neg	pos	0.88	pos
49	15.4	pos	0.98	neg	16.1	pos	0.92	neg	pos	0.758	pos
50	54.2	pos	1.62	pos	79.1	pos	4.93	pos	pos	3.426	pos
51	37.1	pos	2.61	pos	77.7	pos	5.64	pos	pos	3.8	pos
52	9.46	pos	0.42	neg	78.7	pos	3.64	pos	pos	3.443	pos
53	9.44	pos	0.54	neg	24.7	pos	1.44	pos	pos	1.331	pos
54	20.6	pos	0.96	neg	33.7	pos	1.86	pos	pos	1.649	pos
55	66.4	pos	1.42	pos	30.8	pos	1.86	pos	pos	1.388	pos
56	81	pos	1.97	pos	181	pos	7.34	pos	pos	3.8	pos
57	4.76	pos	2.63	pos	10.3	neg	0.84	neg	pos	0.777	pos
58	176	pos	4.26	pos	136	pos	6.81	pos	pos	3.8	pos
59	0.108	neg	0.02	neg	10.9	neg	0.1	neg	neg	0.036	pos
60	0.12	neg	0.02	neg	8.35	neg	0.11	neg	neg	0.036	pos
61	0.0871	neg	0.02	neg	9.87	neg	0.07	neg	neg	0.035	pos
62	0.118	neg	0.04	neg	3.8	neg	0.18	neg	neg	0.016	pos
63	0.109	neg	0.04	neg	3.8	neg	0.23	neg	neg	0.03	pos
64	0.0726	neg	0.04	neg	3.8	neg	0.19	neg	neg	0.021	pos
65	94.5	pos	1.67	pos	38.5	pos	2.9	pos	pos	2.373	pos
66	0.108	neg	0.05	neg	3.8	neg	0.12	neg	neg	0.057	pos
67	0.0813	neg	0.05	neg	3.8	neg	0.06	neg	neg	0.071	pos
68	4.88	pos	0.24	neg	13.7	neg	0.95	neg	pos	0.793	pos
69	2.03	pos	0.75	neg	8.36	neg	1.02	neg	pos	0.914	pos
70	14	pos	0.95	neg	69.1	pos	3.17	pos	pos	3.065	pos
71	17.3	pos	0.97	neg	45	pos	2.76	pos	pos	3.162	pos
72	27.8	pos	1.27	neg	29.7	pos	1.88	pos	pos	1.328	pos
73	42.4	pos	1.3	neg	41.3	pos	3.28	pos	pos	2.307	pos
74	125	pos	3.14	pos	60.4	pos	3.08	pos	pos	2.396	pos
75	49.8	pos	3.36	pos	112	pos	5.01	pos	pos	3.8	pos
76	3.75	pos	3.57	pos	41.8	pos	3.38	pos	pos	3.8	pos
77	4.23	pos	4.17	pos	135	pos	4.61	pos	pos	3.8	pos
78	153	pos	4.41	pos	81.7	pos	4.39	pos	pos	2.746	pos
79	60.3	pos	4.5	pos	113	pos	5.75	pos	pos	3.8	pos
80	48.4	pos	5.03	pos	108	pos	5.89	pos	pos	3.8	pos
81	45.8	pos	5.47	pos	102	pos	6.15	pos	pos	3.8	pos
82	0.11	neg	0.01	neg	3.8	neg	0.1	neg	neg	0.025	pos
83	0.107	neg	0.02	neg	3.8	neg	0.15	neg	neg	0.026	pos
84	0.119	neg	0.02	neg	3.8	neg	0.24	neg	neg	0.037	pos
85	0.144	neg	0.07	neg	3.8	neg	0.16	neg	neg	0.277	pos
86	13.4	pos	0.5	neg	20.6	pos	1.4	pos	pos	1.135	pos
87	17	pos	0.81	neg	21.7	pos	1.5	pos	pos	1.033	pos
88	63.3	pos	1.52	pos	87.8	pos	3.75	pos	pos	3.302	pos
89	2.33	pos	1.62	pos	9.27	neg	0.95	neg	pos	0.683	pos
90	102	pos	2.91	pos	35.8	pos	2.39	pos	pos	1.656	pos
91	42.5	pos	5.03	pos	14	neg	1.19	pos	pos	1.628	pos
92	212	pos	5.83	pos	125	pos	6.8	pos	pos	3.8	pos
93	0.104	neg	0.01	neg	3.8	neg	0.15	neg	pos	2.87	pos
94	0.117	neg	0.01	neg	3.8	neg	0.14	neg	pos	1.719	pos
95	0.118	neg	0.02	neg	4.33	neg	0.2	neg	neg	0.011	pos
96	0.743	neg	0.21	neg	6.46	neg	0.78	neg	pos	0.525	pos
97	0.21	neg	0.79	neg	4.98	neg	0.33	neg	neg	0.433	pos
98	10.2	pos	1.02	neg	111	pos	5.31	pos	pos	3.8	pos
99	30.6	pos	1.09	neg	67.2	pos	4.38	pos	pos	3.459	pos
100	0.389	neg	1.21	neg	4.62	neg	0.68	neg	pos	0.808	pos
101	27.5	pos	3	pos	10	neg	0.92	neg	pos	1.558	pos
102	202	pos	4.28	pos	206	pos	7.91	pos	pos	3.8	pos
103	70.6	pos	4.8	pos	46.3	pos	1.31	pos	pos	2.452	pos
104	164	pos	5.61	pos	135	pos	5.9	pos	pos	3.8	pos
105	5.61	pos	0.31	neg	35.6	pos	1.96	pos	pos	2.581	pos
106	14.3	pos	2.01	pos	19.7	pos	0.99	neg	pos	1.438	pos
107	0.11	neg	0.03	neg	3.8	neg	0.07	neg	neg	0.036	pos
108	0.107	neg	0.03	neg	3.8	neg	0.12	neg	neg	0.033	pos
109	0.0742	neg	0.03	neg	3.8	neg	0.07	neg	neg	0.107	pos
110	0.11	neg	0.04	neg	3.8	neg	0.11	neg	neg	0.085	pos
111	0.113	neg	0.04	neg	3.8	neg	0.12	neg	neg	0.094	pos
112	0.855	neg	1.07	neg	19.6	pos	0.38	neg	neg	0.25	pos
113	0.711	neg	1.26	neg	20.6	pos	0.37	neg	neg	0.207	pos
114	0.527	neg	1.43	pos	19.5	pos	0.33	neg	neg	0.197	pos
115	14.2	pos	1.8	pos	4.42	neg	0.62	neg	pos	2.375	pos
116	12.8	pos	1.97	pos	5.07	neg	0.53	neg	pos	0.679	pos
117	14.4	pos	2.31	pos	6.59	neg	0.7	neg	pos	1.83	pos
118	129	pos	2.64	pos	53.9	pos	3.51	pos	pos	3.257	pos
119	1.66	pos	2.93	pos	5.33	neg	0.72	neg	pos	1.918	pos
120	151	pos	4.3	pos	20.3	pos	2	pos	pos	0.986	pos
121	64.4	pos	6.71	pos	9.54	neg	1.01	neg	pos	2.303	pos
122	0.11	neg	0.01	neg	3.8	neg	0.12	neg	neg	0.065	pos
123	0.109	neg	0.01	neg	3.8	neg	0.11	neg	neg	0.067	pos
124	0.123	neg	0.02	neg	3.8	neg	0.11	neg	neg	0.06	pos
125	0.111	neg	0.02	neg	3.8	neg	0.11	neg	neg	0.054	pos
126	2.34	pos	0.03	neg	3.8	neg	0.27	neg	neg	0.17	pos
127	0.111	neg	0.03	neg	3.8	neg	0.13	neg	neg	0.201	pos
128	0.0825	neg	0.04	neg	4.3	neg	0.49	neg	pos	0.739	pos
129	0.0766	neg	0.06	neg	3.8	neg	0.17	neg	neg	0.087	pos
130	0.103	neg	0.09	neg	3.8	neg	0.28	neg	neg	0.091	pos
131	0.107	neg	0.09	neg	3.8	neg	0.26	neg	neg	0.121	pos
132	11.6	pos	0.21	neg	8.54	neg	0.59	neg	pos	0.656	pos
133	1.58	pos	0.36	neg	9.99	neg	0.86	neg	pos	0.561	pos
134	10.2	pos	0.37	neg	37.9	pos	2	pos	pos	1.956	pos
135	2.34	pos	0.65	neg	12.1	neg	1.12	pos	pos	2.171	pos
136	1.03	pos	0.95	neg	3.8	neg	0.86	neg	pos	1.717	pos
137	32.1	pos	0.96	neg	57.4	pos	3.66	pos	pos	3.177	pos
138	119	pos	3.62	pos	10.4	neg	0.77	neg	pos	0.869	pos
139	72.7	pos	3.9	pos	69.4	pos	4.17	pos	pos	3.343	pos
140	51.6	pos	3.92	pos	64.2	pos	3.03	pos	pos	1.597	pos
141	120	pos	4.77	pos	68.4	pos	3.67	pos	pos	3.175	pos
142	0.171	neg	0.02	neg	3.8	neg	0.1	neg	neg	0.036	pos
143	0.178	neg	0.02	neg	3.8	neg	0.14	neg	neg	0.032	pos
144	0.112	neg	0.04	neg	3.8	neg	0.09	neg	neg	0.015	pos
145	13.5	pos	0.32	neg	64.6	pos	2.9	pos	pos	2.534	pos
146	16.1	pos	0.8	neg	30.5	pos	2.46	pos	pos	2.229	pos
147	4.24	pos	0.97	neg	21.8	pos	0.72	neg	pos	0.732	pos
148	20.8	pos	1.37	neg	41.4	pos	2.43	pos	pos	1.954	pos
149	47.3	pos	2.17	pos	82.8	pos	5.45	pos	pos	3.8	pos
150	60.6	pos	2.35	pos	40.3	pos	2.28	pos	pos	3.083	pos
151	145	pos	2.55	pos	63.8	pos	4.5	pos	pos	3.056	pos
152	128	pos	2.96	pos	137	pos	6.64	pos	pos	3.8	pos
153	197	pos	4.55	pos	62.2	pos	3.41	pos	pos	2.567	pos
154	151	pos	4.59	pos	94.7	pos	4.64	pos	pos	2.828	pos
155	209	pos	5.09	pos	148	pos	6.19	pos	pos	3.8	pos
156	197	pos	5.37	pos	400	pos	10.15	pos	pos	3.8	pos
157	167	pos	5.59	pos	63.6	pos	5.2	pos	pos	3.8	pos
158	177	pos	6.3	pos	196	pos	7.41	pos	pos	3.8	pos
159	160	pos	6.71	pos	74.7	pos	6.03	pos	pos	3.8	pos
160	1.65	pos	0.11	neg	22.3	pos	1.17	pos	pos	0.913	pos
161	1.64	pos	0.19	neg	12.3	neg	0.81	neg	pos	1.146	pos
162	1.81	pos	0.35	neg	3.8	neg	0.56	neg	pos	0.909	pos
163	4.37	pos	0.57	neg	9.83	neg	0.99	neg	pos	0.865	pos
164	10.7	pos	1	neg	4.45	neg	0.43	neg	neg	0.291	pos
165	2.63	pos	1.2	neg	3.8	neg	0.77	neg	pos	1.38	pos
166	8.7	pos	1.22	neg	5.67	neg	0.56	neg	neg	0.465	pos
167	41.9	pos	1.32	neg	62.7	pos	3.68	pos	pos	2.914	pos
168	65.5	pos	1.98	pos	88	pos	5.29	pos	pos	3.103	pos
169	3.28	pos	2.12	pos	3.8	neg	0.79	neg	pos	1.474	pos
170	67.6	pos	2.82	pos	41.6	pos	2.88	pos	pos	2.654	pos
171	3.77	pos	3.43	pos	3.8	neg	0.41	neg	pos	1.305	pos
172	177	pos	3.49	pos	59.7	pos	2.37	pos	pos	2.597	pos
173	227	pos	5.19	pos	19.4	pos	0.88	neg	pos	0.798	pos
174	188	pos	5.26	pos	39	pos	3.83	pos	pos	3.8	pos
175	0.11	neg	0.02	neg	3.8	neg	0.12	neg	neg	0.038	pos
176	0.0734	neg	0.02	neg	3.8	neg	0.09	neg	neg	0.053	pos
177	1.42	pos	0.07	neg	6.29	neg	0.5	neg	neg	0.332	pos
178	1.85	pos	0.25	neg	6.97	neg	0.96	neg	neg	0.435	pos
179	2.46	pos	0.25	neg	4.65	neg	0.36	neg	neg	0.22	pos
180	2.03	pos	0.27	neg	4.05	neg	0.41	neg	neg	0.173	pos
181	1.14	pos	0.27	neg	10.8	neg	0.48	neg	neg	0.423	pos
182	1.15	pos	0.29	neg	7.44	neg	0.83	neg	pos	0.478	pos
183	1.27	pos	0.33	neg	11.1	neg	0.43	neg	pos	0.483	pos
184	1.28	pos	0.39	neg	13.7	neg	0.43	neg	pos	0.664	pos
185	3.07	pos	0.45	neg	13.6	neg	1.01	neg	pos	1.637	pos
186	17.6	pos	0.76	neg	22.3	pos	1.3	pos	pos	1.099	pos
187	70.9	pos	1.16	neg	34.4	pos	1.74	pos	pos	1.461	pos
188	25.1	pos	1.29	neg	39.1	pos	2.25	pos	pos	1.836	pos
189	15.7	pos	1.7	pos	16.1	pos	1.55	pos	pos	0.637	pos
190	0.115	neg	2.06	pos	3.8	neg	0.12	neg	neg	0.029	pos
191	40.3	pos	2.42	pos	7.61	neg	0.7	neg	pos	0.625	pos
192	19.5	pos	3.23	pos	8.11	neg	0.82	neg	pos	0.776	pos
193	157	pos	3.33	pos	41.1	pos	3.01	pos	pos	2.147	pos
194	6.27	pos	3.77	pos	7.72	neg	0.98	neg	pos	0.999	pos
195	20.8	pos	4.12	pos	15.1	pos	0.63	neg	pos	0.549	pos
196	175	pos	4.17	pos	97.8	pos	3.82	pos	pos	3.195	pos
197	183	pos	6.86	pos	73.1	pos	4.52	pos	pos	3.369	pos
198	131	pos	8.02	pos	384	pos	8.67	pos	pos	3.8	pos
199	125	pos	9.08	pos	169	pos	7.36	pos	pos	3.8	pos
200	0.0716	neg	0.01	neg	3.8	neg	0.09	neg	neg	0.017	pos
201	0.112	neg	0.02	neg	3.8	neg	0.12	neg	neg	0.021	pos
202	0.103	neg	0.04	neg	4.01	neg	0.23	neg	neg	0.039	pos
203	0.107	neg	0.04	neg	4.25	neg	0.23	neg	neg	0.029	pos
204	5.98	pos	0.25	neg	13.9	neg	0.99	neg	pos	1.263	pos
205	3.97	pos	0.26	neg	57.9	pos	2.87	pos	pos	2.635	pos
206	0.987	neg	0.28	neg	3.8	neg	0.22	neg	neg	0.141	pos
207	7.14	pos	0.47	neg	73.8	pos	3.58	pos	pos	3.37	pos
208	17.8	pos	0.63	neg	143	pos	5.85	pos	pos	3.8	pos
209	4.92	pos	0.77	neg	6.71	neg	0.49	neg	neg	0.339	pos
210	6.01	pos	0.78	neg	5.57	neg	0.85	neg	pos	0.898	pos
211	5.88	pos	0.99	neg	6.02	neg	0.9	neg	pos	0.593	pos
212	43.3	pos	1.08	neg	41.5	pos	2.93	pos	pos	2.286	pos
213	49.8	pos	1.23	neg	61.6	pos	2.92	pos	pos	2.491	pos
214	60.4	pos	1.35	neg	66.2	pos	2.69	pos	pos	3.082	pos
215	68.1	pos	1.36	neg	68.1	pos	3.16	pos	pos	3.003	pos
216	22.9	pos	1.47	pos	19.9	pos	1.24	pos	pos	1.582	pos
217	71.9	pos	1.58	pos	61.4	pos	2.91	pos	pos	2.696	pos
218	49.4	pos	1.65	pos	23.3	pos	1.19	pos	pos	0.991	pos
219	1.96	pos	1.66	pos	5.3	neg	1.03	neg	neg	0.44	pos
220	3.58	pos	1.85	pos	40.1	pos	2.43	pos	pos	1.835	pos
221	41.9	pos	1.86	pos	60.9	pos	4.8	pos	pos	3.8	pos
222	13.8	pos	1.94	pos	4.13	neg	0.42	neg	neg	0.313	pos
223	1.08	pos	2.09	pos	5.89	neg	0.9	neg	pos	0.548	pos
224	8.54	pos	2.22	pos	3.8	neg	0.35	neg	neg	0.358	pos
225	35.9	pos	2.35	pos	43.8	pos	2.81	pos	pos	3.018	pos
226	142	pos	2.43	pos	66.8	pos	4.02	pos	pos	3.098	pos
227	162	pos	2.51	pos	310	pos	7.45	pos	pos	3.8	pos
228	60	pos	2.59	pos	5.68	neg	0.69	neg	pos	0.723	pos
229	30.1	pos	2.6	pos	34.2	pos	2.98	pos	pos	3.049	pos
230	179	pos	2.65	pos	81	pos	4.76	pos	pos	3.8	pos
231	3.38	pos	2.92	pos	3.8	neg	0.53	neg	neg	0.472	pos
232	211	pos	3.11	pos	96.2	pos	4.09	pos	pos	3.235	pos
233	52.6	pos	3.23	pos	35.7	pos	2.32	pos	pos	2.339	pos
234	3.14	pos	3.3	pos	3.8	neg	0.52	neg	pos	1.04	pos
235	1.28	pos	4.07	pos	29.5	pos	3.7	pos	pos	3.8	pos
236	186	pos	4.17	pos	56.7	pos	3.82	pos	pos	3.211	pos
237	214	pos	4.49	pos	101	pos	5	pos	pos	3.8	pos
238	17.5	pos	4.71	pos	4.31	neg	0.62	neg	pos	0.941	pos
239	2.36	pos	4.8	pos	79.2	pos	6.13	pos	pos	3.8	pos
240	204	pos	4.8	pos	83.8	pos	3.11	pos	pos	2.888	pos
241	190	pos	5.97	pos	82	pos	3.68	pos	pos	3.161	pos
242	96.9	pos	6.89	pos	308	pos	8.45	pos	pos	3.8	pos
243	43.8	pos	7.55	pos	400	pos	9	pos	pos	3.8	pos
244	3.2	pos	0.31	neg	17.7	pos	0.89	neg	pos	0.827	pos
245	18.5	pos	0.78	neg	103	pos	4.81	pos	pos	3.386	pos
246	10.9	pos	0.8	neg	118	pos	5.91	pos	pos	3.8	pos
247	23.8	pos	1.65	pos	110	pos	6.91	pos	pos	3.8	pos
248	47.8	pos	2.1	pos	35.4	pos	1.76	pos	pos	1.587	pos
249	17.8	pos	2.42	pos	14	neg	0.89	neg	pos	0.793	pos
250	177	pos	4.49	pos	212	pos	7.05	pos	pos	3.8	pos
251	0.125	neg	0.04	neg	3.8	neg	0.38	neg	neg	0.034	pos
252	1.49	pos	0.18	neg	8.68	neg	0.38	neg	neg	0.419	pos
253	3.99	pos	0.23	neg	6.24	neg	0.32	neg	neg	0.224	pos
254	11.5	pos	0.89	neg	32.7	pos	1.7	pos	pos	2.038	pos
255	6.59	pos	1.07	neg	3.8	neg	0.39	neg	neg	0.411	pos
256	1.86	pos	1.16	neg	5.75	neg	0.68	neg	pos	0.459	pos
257	9.85	pos	1.22	neg	4.9	neg	0.47	neg	neg	0.324	pos
258	7.91	pos	1.42	pos	3.87	neg	0.43	neg	neg	0.31	pos
259	87.9	pos	1.87	pos	250	pos	7.97	pos	pos	3.8	pos
260	160	pos	6.91	pos	245	pos	6.16	pos	pos	3.8	pos
261	0.423	neg	0.06	neg	5.79	neg	0.38	neg	neg	0.185	pos
262	0.135	neg	0.1	neg	3.8	neg	0.23	neg	neg	0.24	pos
263	1.25	pos	0.11	neg	23.1	pos	1.5	pos	pos	1.274	pos
264	15	pos	0.22	neg	65.9	pos	1.55	pos	pos	1.532	pos
265	1.78	pos	0.25	neg	21	pos	0.51	neg	neg	0.266	pos
266	3.7	pos	0.29	neg	21.8	pos	1.48	pos	pos	2.414	pos
267	5.76	pos	0.7	neg	13.5	neg	0.9	neg	pos	0.595	pos
268	15.7	pos	0.9	neg	47.4	pos	3.16	pos	pos	2.429	pos
269	4.92	pos	0.97	neg	7.96	neg	0.82	neg	pos	0.785	pos
270	47.7	pos	1.28	neg	24	pos	1.69	pos	pos	1.278	pos
271	36.2	pos	1.47	pos	36.1	pos	1.75	pos	pos	1.931	pos
272	19.2	pos	1.6	pos	9.06	neg	0.63	neg	pos	1.206	pos
273	12.2	pos	1.65	pos	8.79	neg	0.83	neg	pos	0.691	pos
274	83.8	pos	1.99	pos	18.5	pos	1.27	pos	pos	1.14	pos
275	11	pos	2.15	pos	8.71	neg	0.85	neg	pos	0.807	pos
276	83.6	pos	2.2	pos	27	pos	1.57	pos	pos	1.883	pos
277	2.42	pos	2.39	pos	7.41	neg	1.21	pos	pos	1.733	pos
278	93.6	pos	2.47	pos	101	pos	3.87	pos	pos	3.8	pos
279	4.77	pos	3.12	pos	9.87	neg	0.87	neg	pos	2.016	pos
280	125	pos	3.12	pos	28.6	pos	1.81	pos	pos	2.475	pos
281	147	pos	3.23	pos	88.7	pos	6.14	pos	pos	3.8	pos
282	172	pos	4.65	pos	100	pos	4.47	pos	pos	3.451	pos
283	178	pos	6.03	pos	45	pos	3.91	pos	pos	3.079	pos
284	191	pos	6.57	pos	55.9	pos	3.93	pos	pos	3.029	pos
285	0.119	neg	0.03	neg	4.59	neg	0.16	neg	neg	0.033	pos
286	0.115	neg	0.03	neg	3.8	neg	0.12	neg	neg	0.057	pos
287	0.113	neg	0.03	neg	3.8	neg	0.13	neg	neg	0.095	pos
288	0.0772	neg	0.03	neg	6.29	neg	0.1	neg	neg	0.035	pos
289	2.42	pos	0.16	neg	11.7	neg	1.19	pos	pos	1.945	pos
290	0.671	neg	0.21	neg	3.99	neg	0.37	neg	neg	0.404	pos
291	4.26	pos	0.29	neg	18.4	pos	1.01	neg	pos	0.812	pos
292	0.57	neg	0.3	neg	4.83	neg	0.4	neg	pos	0.459	pos
293	6.68	pos	0.3	neg	22.4	pos	1.41	pos	pos	1.047	pos
294	18.1	pos	0.3	neg	40.3	pos	2.11	pos	pos	1.936	pos
295	0.123	neg	0.31	neg	3.8	neg	0.33	neg	neg	0.033	pos
296	9.93	pos	0.39	neg	7.13	neg	0.48	neg	pos	0.814	pos
297	4.37	pos	0.63	neg	5.26	neg	0.7	neg	neg	0.553	pos
298	2.17	pos	0.67	neg	5.71	neg	0.78	neg	pos	0.512	pos
299	30.2	pos	0.72	neg	67.9	pos	2.98	pos	pos	2.363	pos
300	2.35	pos	0.79	neg	3.8	neg	0.29	neg	neg	0.338	pos
301	2.19	pos	1.09	neg	3.8	neg	0.35	neg	pos	0.523	pos
302	12.7	pos	1.11	neg	31	pos	2.1	pos	pos	2.626	pos
303	2.18	pos	1.13	neg	3.82	neg	0.33	neg	pos	0.484	pos
304	7.35	pos	1.28	neg	8.23	neg	0.72	neg	pos	0.584	pos
305	1.65	pos	1.41	pos	4.33	neg	0.37	neg	pos	0.747	pos
306	6.95	pos	1.51	pos	7.39	neg	0.89	neg	pos	0.502	pos
307	102	pos	1.61	pos	54.9	pos	2.66	pos	pos	2.362	pos
308	67.2	pos	1.97	pos	26.1	pos	1.58	pos	pos	3.034	pos
309	6.77	pos	2.03	pos	23.6	pos	1.44	pos	pos	0.809	pos
310	117	pos	2.13	pos	148	pos	8.32	pos	pos	3.8	pos
311	9.58	pos	2.35	pos	21.7	pos	1.49	pos	pos	0.73	pos
312	11.2	pos	2.36	pos	18.7	pos	1.4	pos	pos	0.742	pos
313	17.5	pos	2.39	pos	10.7	neg	0.77	neg	pos	0.799	pos
314	5.66	pos	2.4	pos	21	pos	1.51	pos	pos	1.341	pos
315	0.687	neg	2.4	pos	9.51	neg	1.19	pos	pos	1.734	pos
316	11.5	pos	2.51	pos	10	neg	0.3	neg	neg	0.238	pos
317	131	pos	2.8	pos	99.9	pos	4.63	pos	pos	3.8	pos
318	129	pos	2.94	pos	47.5	pos	2.79	pos	pos	2.377	pos
319	8.5	pos	3.16	pos	14.2	neg	1.25	pos	pos	0.56	pos
320	111	pos	3.21	pos	133	pos	6.22	pos	pos	3.8	pos
321	112	pos	3.99	pos	63	pos	3.57	pos	pos	3.12	pos
322	87.2	pos	5.08	pos	8.57	neg	0.59	neg	pos	0.718	pos
323	174	pos	6.26	pos	132	pos	6.03	pos	pos	3.195	pos
324	193	pos	6.58	pos	123	pos	9	pos	pos	3.8	pos
325	175	pos	6.77	pos	223	pos	8.31	pos	pos	3.8	pos
326	150	pos	8.07	pos	114	pos	5.94	pos	pos	3.8	pos
327	0.108	neg	0.01	neg	3.8	neg	0.19	neg	neg	0.022	pos
328	0.0719	neg	0.01	neg	3.8	neg	0.11	neg	neg	0.025	pos
329	0.788	neg	0.13	neg	13.5	neg	0.89	neg	pos	0.976	pos
330	2.21	pos	0.18	neg	8.28	neg	1.11	pos	pos	1.637	pos
331	5.44	pos	0.21	neg	10.3	neg	0.83	neg	pos	0.652	pos
332	0.345	neg	0.27	neg	23	pos	0.59	neg	pos	0.704	pos
333	15.2	pos	0.29	neg	69.8	pos	3.33	pos	pos	2.662	pos
334	3.15	pos	0.43	neg	29.6	pos	1.32	pos	pos	1.38	pos
335	14	pos	0.45	neg	9.46	neg	0.84	neg	pos	0.762	pos
336	0.367	neg	0.58	neg	7.15	neg	0.76	neg	pos	0.689	pos
337	40.5	pos	1.05	neg	15.6	pos	0.63	neg	pos	1.151	pos
338	34.3	pos	1.3	neg	60.4	pos	2.95	pos	pos	3.299	pos
339	11.6	pos	1.35	neg	29.4	pos	1.6	pos	pos	1.825	pos
340	5.19	pos	1.46	pos	3.8	neg	0.24	neg	neg	0.124	pos
341	4.53	pos	1.56	pos	9.83	neg	1	neg	pos	0.762	pos
342	68.2	pos	1.63	pos	116	pos	6.32	pos	pos	3.8	pos
343	4.8	pos	1.69	pos	5.81	neg	0.49	neg	pos	1.629	pos
344	3.52	pos	1.71	pos	7.68	neg	0.98	neg	pos	0.784	pos
345	57.7	pos	1.73	pos	77.6	pos	4.69	pos	pos	3.224	pos
346	32.4	pos	1.74	pos	34.9	pos	1.52	pos	pos	1.053	pos
347	5.36	pos	1.77	pos	3.8	neg	0.22	neg	neg	0.136	pos
348	4.67	pos	2.44	pos	3.8	neg	0.23	neg	neg	0.146	pos
349	5.93	pos	2.51	pos	3.8	neg	0.25	neg	neg	0.153	pos
350	4.72	pos	2.56	pos	3.8	neg	0.23	neg	neg	0.151	pos
351	58.2	pos	3.04	pos	7.1	neg	0.61	neg	pos	0.727	pos
352	6.18	pos	3.1	pos	8.52	neg	0.95	neg	pos	1.919	pos
353	175	pos	3.14	pos	89.4	pos	4.02	pos	pos	3.051	pos
354	105	pos	3.34	pos	92.7	pos	5.01	pos	pos	3.324	pos
355	199	pos	3.72	pos	79.3	pos	4.76	pos	pos	3.384	pos
356	192	pos	3.77	pos	336	pos	7.8	pos	pos	3.8	pos
357	179	pos	4.31	pos	46.6	pos	2.76	pos	pos	2.208	pos
358	155	pos	5.1	pos	187	pos	6.05	pos	pos	3.8	pos
359	155	pos	6.1	pos	198	pos	7.83	pos	pos	3.8	pos
360	0.107	neg	0.02	neg	19.1	pos	0.18	neg	neg	0.04	pos
361	0.0742	neg	0.02	neg	19.8	pos	0.15	neg	neg	0.036	pos
362	2	pos	0.03	neg	3.8	neg	0.23	neg	neg	0.026	pos
363	1.38	pos	0.19	neg	9.75	neg	0.63	neg	neg	0.433	pos
364	4.38	pos	0.26	neg	10.9	neg	0.9	neg	pos	0.691	pos
365	1.49	pos	0.3	neg	98.8	pos	4.72	pos	pos	3.8	pos
366	0.777	neg	0.31	neg	10.8	neg	0.77	neg	pos	1.067	pos
367	0.747	neg	0.38	neg	12.2	neg	0.88	neg	pos	0.783	pos
368	8.03	pos	0.42	neg	7.05	neg	0.54	neg	pos	0.6	pos
369	0.706	neg	0.47	neg	9.97	neg	0.89	neg	pos	1.077	pos
370	17.4	pos	0.47	neg	21.5	pos	1.74	pos	pos	0.98	pos
371	0.11	neg	0.48	neg	10.6	neg	0.93	neg	pos	0.888	pos
372	16.6	pos	0.49	neg	64.1	pos	3.54	pos	pos	2.902	pos
373	25	pos	0.49	neg	32.5	pos	0.87	neg	pos	0.658	pos
374	1.75	pos	0.55	neg	12.7	neg	0.8	neg	pos	0.867	pos
375	24.9	pos	0.57	neg	27.4	pos	1.43	pos	pos	1.254	pos
376	14	pos	0.58	neg	46.5	pos	2.16	pos	pos	2.445	pos
377	1.78	pos	0.76	neg	16.8	pos	0.9	neg	pos	0.962	pos
378	2.05	pos	0.88	neg	8.95	neg	0.77	neg	pos	0.509	pos
379	18	pos	0.93	neg	25.5	pos	1.47	pos	pos	1.368	pos
380	56.6	pos	1.05	neg	38.5	pos	1.7	pos	pos	3.8	pos
381	35.9	pos	1.08	neg	39.8	pos	2	pos	pos	1.559	pos
382	38.7	pos	1.16	neg	36.5	pos	1.62	pos	pos	2.07	pos
383	37.4	pos	1.23	neg	35.3	pos	2.16	pos	pos	1.633	pos
384	9.09	pos	1.32	neg	7.06	neg	0.59	neg	pos	1.028	pos
385	57.2	pos	1.38	neg	50	pos	2.26	pos	pos	1.69	pos
386	63.2	pos	1.59	pos	25	pos	1.64	pos	pos	3.064	pos
387	9.74	pos	1.6	pos	6.66	neg	0.64	neg	pos	0.753	pos
388	87	pos	1.84	pos	6.36	neg	0.6	neg	pos	0.858	pos
389	68.2	pos	1.95	pos	14.5	neg	0.95	neg	pos	0.813	pos
390	43.2	pos	2.27	pos	86	pos	7.45	pos	pos	3.8	pos
391	72.6	pos	2.31	pos	26.2	pos	1.77	pos	pos	1.786	pos
392	194	pos	2.57	pos	61.5	pos	3.13	pos	pos	3.8	pos
393	98.4	pos	2.92	pos	115	pos	5.96	pos	pos	3.8	pos
394	4.31	pos	2.96	pos	9.71	neg	0.54	neg	pos	3.413	pos
395	101	pos	3.04	pos	147	pos	4.39	pos	pos	3.194	pos
396	222	pos	3.3	pos	113	pos	4.44	pos	pos	3.8	pos
397	74.5	pos	4.23	pos	80.3	pos	4.69	pos	pos	3.15	pos
398	28.8	pos	4.24	pos	20.6	pos	1.14	pos	pos	1.302	pos
399	59.8	pos	5	pos	256	pos	5.04	pos	pos	3.45	pos
400	80	pos	5.11	pos	10.5	neg	0.87	neg	pos	0.883	pos
401	125	pos	5.33	pos	318	pos	10	pos	pos	3.8	pos
402	174	pos	7.24	pos	207	pos	8.55	pos	pos	3.8	pos
403	0.116	neg	0.01	neg	3.8	neg	0.1	neg	neg	0.02	pos
404	0.117	neg	0.02	neg	3.8	neg	0.18	neg	neg	0.035	pos
405	0.894	neg	0.15	neg	8.51	neg	0.59	neg	neg	0.476	pos
406	0.718	neg	0.23	neg	12.7	neg	0.74	neg	pos	0.897	pos
407	1.14	pos	0.23	neg	33.9	pos	3.9	pos	pos	1.189	pos
408	9.25	pos	0.31	neg	7.97	neg	0.6	neg	pos	0.537	pos
409	1.32	pos	0.32	neg	15.9	pos	1.29	pos	pos	1.02	pos
410	11.5	pos	0.43	neg	12.3	neg	1.91	pos	pos	0.568	pos
411	8.19	pos	0.43	neg	29.5	pos	1.71	pos	pos	1.553	pos
412	27.9	pos	0.55	neg	11.4	neg	0.5	neg	pos	0.543	pos
413	0.86	neg	0.6	neg	3.8	neg	0.21	neg	neg	0.256	pos
414	24.4	pos	0.67	neg	19.4	pos	1.49	pos	pos	1.589	pos
415	0.589	neg	0.71	neg	3.8	neg	0.12	neg	neg	0.233	pos
416	0.503	neg	0.75	neg	6.43	neg	0.7	neg	pos	1.019	pos
417	9.51	pos	0.77	neg	37.3	pos	2.47	pos	pos	1.345	pos
418	42	pos	0.89	neg	44.4	pos	2.87	pos	pos	2.804	pos
419	2.21	pos	0.9	neg	5.09	neg	0.42	neg	neg	0.303	pos
420	23.4	pos	0.94	neg	98.9	pos	6.44	pos	pos	3.8	pos
421	24.1	pos	1.1	neg	28.7	pos	1.67	pos	pos	1.329	pos
422	0.45	neg	1.22	neg	16.8	pos	1.84	pos	pos	1.539	pos
423	0.327	neg	1.24	neg	9.69	neg	0.59	neg	pos	1.16	pos
424	20.7	pos	1.31	neg	54.2	pos	2.48	pos	pos	2.814	pos
425	0.37	neg	1.34	neg	5.14	neg	0.6	neg	neg	0.376	pos
426	0.455	neg	1.56	pos	5.96	neg	0.58	neg	pos	0.522	pos
427	57	pos	1.86	pos	16.5	pos	0.78	neg	pos	0.532	pos
428	101	pos	2.42	pos	156	pos	6.31	pos	pos	3.8	pos
429	111	pos	3.05	pos	99.5	pos	4.6	pos	pos	3.8	pos
430	5.44	pos	3.21	pos	5.11	neg	0.58	neg	pos	0.637	pos
431	68.2	pos	3.32	pos	183	pos	8.5	pos	pos	3.8	pos
432	218	pos	3.48	pos	47.4	pos	2.59	pos	pos	2.005	pos
433	177	pos	3.92	pos	105	pos	4.47	pos	pos	3.8	pos
434	31.4	pos	4.02	pos	15.6	pos	1.58	pos	pos	2.248	pos
435	200	pos	4.69	pos	99.7	pos	5.83	pos	pos	3.8	pos
436	164	pos	5.98	pos	126	pos	7.01	pos	pos	3.8	pos
437	0.108	neg	0.11	neg	3.8	neg	0.05	neg	neg	0.041	pos
438	1.74	pos	0.26	neg	6.64	neg	0.52	neg	neg	0.414	pos
439	14.1	pos	0.44	neg	23.5	pos	1.55	pos	pos	1.479	pos
440	17.8	pos	0.75	neg	8.58	neg	0.63	neg	pos	0.619	pos
441	68.2	pos	1.01	neg	37	pos	1.93	pos	pos	1.551	pos
442	2.99	pos	1.35	neg	6.41	neg	0.55	neg	pos	1.731	pos
443	6.3	pos	1.67	pos	10.1	neg	0.94	neg	pos	0.988	pos
444	3.85	pos	1.69	pos	6.02	neg	0.54	neg	pos	0.599	pos
445	15.6	pos	1.79	pos	33.9	pos	1.98	pos	pos	2.982	pos
446	13.9	pos	1.97	pos	6.3	neg	0.62	neg	pos	0.522	pos
447	13.3	pos	2.55	pos	7.26	neg	0.81	neg	pos	0.782	pos
448	116	pos	2.57	pos	55.4	pos	2.66	pos	pos	2.572	pos
449	184	pos	3.99	pos	107	pos	5.96	pos	pos	3.8	pos
450	0.074	neg	0.02	neg	3.8	neg	0.12	neg	neg	0.046	pos
451	0.112	neg	0.03	neg	3.8	neg	0.15	neg	neg	0.04	pos
452	15.1	pos	0.48	neg	12.8	neg	0.49	neg	pos	0.785	pos
453	2.32	pos	0.48	neg	12.6	neg	0.48	neg	neg	0.319	pos
454	2.22	pos	0.71	neg	9.64	neg	0.63	neg	neg	0.539	pos
455	31.4	pos	0.78	neg	81.3	pos	4.31	pos	pos	3.8	pos
456	1.91	pos	0.81	neg	10.4	neg	0.67	neg	neg	0.437	pos
457	4.65	pos	0.97	neg	11	neg	0.6	neg	pos	0.491	pos
458	42	pos	1.09	neg	80.7	pos	3.4	pos	pos	2.916	pos
459	11.9	pos	1.11	neg	15.3	pos	1.11	pos	pos	0.882	pos
460	8.03	pos	1.12	neg	34.4	pos	1.56	pos	pos	1.685	pos
461	34.5	pos	1.41	pos	44.4	pos	0.86	neg	pos	0.72	pos
462	85.4	pos	1.78	pos	32.2	pos	1.91	pos	pos	1.392	pos
463	73.1	pos	2.01	pos	102	pos	4.53	pos	pos	3.8	pos
464	27.3	pos	2.05	pos	74.8	pos	3.89	pos	pos	2.915	pos
465	99.9	pos	2.06	pos	63.7	pos	3.34	pos	pos	3.08	pos
466	71.9	pos	2.28	pos	87.9	pos	4.73	pos	pos	3.8	pos
467	41.9	pos	2.6	pos	46	pos	2.08	pos	pos	1.855	pos
468	164	pos	2.66	pos	196	pos	7.24	pos	pos	3.8	pos
469	74.8	pos	2.83	pos	62	pos	3.22	pos	pos	2.84	pos
470	191	pos	3.51	pos	58.8	pos	3.65	pos	pos	3.336	pos
471	208	pos	4.74	pos	140	pos	7.37	pos	pos	3.8	pos
472	199	pos	5.23	pos	18.8	pos	2.58	pos	pos	2.338	pos
473	0.118	neg	0.01	neg	3.8	neg	0.08	neg	neg	0.163	pos
474	0.081	neg	0.01	neg	3.8	neg	0.11	neg	neg	0.036	pos
475	0.112	neg	0.04	neg	4.29	neg	0.18	neg	neg	0.177	pos
476	0.139	neg	0.07	neg	3.8	neg	0.35	neg	neg	0.184	pos
477	1.61	pos	0.2	neg	8.2	neg	0.62	neg	pos	1.948	pos
478	1.46	pos	0.25	neg	10.8	neg	0.4	neg	pos	0.59	pos
479	6.13	pos	0.26	neg	16.9	pos	0.77	neg	pos	0.66	pos
480	0.516	neg	0.29	neg	9.25	neg	1.14	pos	pos	0.987	pos
481	3.78	pos	0.36	neg	8.92	neg	0.74	neg	neg	0.49	pos
482	2.13	pos	0.37	neg	12	neg	0.45	neg	pos	0.564	pos
483	12.2	pos	0.41	neg	6.62	neg	0.39	neg	neg	0.369	pos
484	13.6	pos	0.42	neg	18.9	pos	1.41	pos	pos	0.982	pos
485	2.5	pos	0.45	neg	10.8	neg	0.45	neg	pos	0.7	pos
486	2.4	pos	0.47	neg	16.4	pos	1.17	pos	pos	0.753	pos
487	15.3	pos	0.57	neg	7.3	neg	0.43	neg	neg	0.447	pos
488	10.4	pos	0.65	neg	26.6	pos	1.34	pos	pos	0.763	pos
489	26.7	pos	0.68	neg	83.3	pos	3.81	pos	pos	3.056	pos
490	4	pos	0.74	neg	3.8	neg	0.54	neg	pos	0.653	pos
491	3.04	pos	0.82	neg	4.27	neg	0.56	neg	pos	0.727	pos
492	10.7	pos	0.84	neg	8.3	neg	0.77	neg	pos	0.838	pos
493	4.43	pos	0.87	neg	36.8	pos	2.67	pos	pos	1.896	pos
494	41.8	pos	0.88	neg	23.7	pos	1.46	pos	pos	1.039	pos
495	11.4	pos	1.05	neg	9.87	neg	0.96	neg	pos	0.698	pos
496	81.2	pos	1.34	neg	28.3	pos	1.38	pos	pos	1.292	pos
497	47.9	pos	1.47	pos	27.8	pos	1.57	pos	pos	2.533	pos
498	14.8	pos	1.48	pos	7.32	neg	0.58	neg	pos	0.624	pos
499	1.38	pos	1.75	pos	5.53	neg	0.62	neg	pos	0.985	pos
500	67.1	pos	1.9	pos	85.8	pos	3.68	pos	pos	3.074	pos
501	79.7	pos	2.12	pos	10	neg	1.02	neg	neg	0.433	pos
502	131	pos	2.17	pos	65.9	pos	2.37	pos	pos	2.429	pos
503	15.7	pos	2.24	pos	8.95	neg	0.75	neg	pos	0.6	pos
504	133	pos	2.36	pos	30.3	pos	2	pos	pos	1.493	pos
505	127	pos	2.57	pos	37.8	pos	1.96	pos	pos	1.311	pos
506	120	pos	3.03	pos	145	pos	7.11	pos	pos	3.8	pos
507	143	pos	3.41	pos	86.5	pos	3.91	pos	pos	3.8	pos
508	122	pos	3.64	pos	33	pos	1.81	pos	pos	2.21	pos
509	98	pos	3.69	pos	36.8	pos	3.69	pos	pos	3.229	pos
510	156	pos	3.7	pos	72.2	pos	2.95	pos	pos	2.97	pos
511	217	pos	4.18	pos	122	pos	4.18	pos	pos	3.8	pos
512	204	pos	4.19	pos	108	pos	4.95	pos	pos	3.8	pos
513	197	pos	4.45	pos	57.1	pos	2.99	pos	pos	1.698	pos
514	9.1	pos	4.57	pos	25.4	pos	2.13	pos	pos	1.873	pos
515	142	pos	4.67	pos	8.82	neg	0.87	neg	pos	0.934	pos
516	176	pos	4.84	pos	272	pos	7.17	pos	pos	3.8	pos
517	174	pos	5.42	pos	257	pos	8.68	pos	pos	3.8	pos
518	189	pos	5.57	pos	123	pos	7.31	pos	pos	3.8	pos
519	16	pos	6.61	pos	18.9	pos	2.03	pos	pos	1.909	pos
520	158	pos	8.09	pos	111	pos	6.21	pos	pos	3.8	pos
521	134	pos	8.58	pos	186	pos	7.71	pos	pos	3.8	pos
522	0.112	neg	0.03	neg	3.8	neg	0.06	neg	neg	0.076	pos
523	0.292	neg	0.15	neg	11.9	neg	1.01	neg	pos	1.169	pos
524	13.9	pos	0.38	neg	37.3	pos	2.09	pos	pos	2.134	pos
525	12	pos	0.48	neg	16	pos	0.8	neg	pos	0.632	pos
526	1.81	pos	0.51	neg	24.6	pos	1.39	pos	pos	1.394	pos
527	0.902	neg	0.9	neg	8.78	neg	0.71	neg	pos	0.841	pos
528	0.781	neg	1.11	neg	7.68	neg	0.68	neg	pos	1.327	pos
529	6.39	pos	1.17	neg	55.4	pos	2.85	pos	pos	2.232	pos
530	9.68	pos	1.38	neg	26	pos	1.67	pos	pos	1.251	pos
531	27.9	pos	1.47	pos	59.2	pos	2.53	pos	pos	2.328	pos
532	18.7	pos	1.84	pos	8.83	neg	1.08	neg	pos	0.66	pos
533	39.6	pos	1.9	pos	10.3	neg	0.82	neg	pos	1.015	pos
534	73.3	pos	2.78	pos	133	pos	5.97	pos	pos	3.8	pos
535	111	pos	3.78	pos	120	pos	6.78	pos	pos	3.8	pos
536	131	pos	4.11	pos	64.8	pos	5.93	pos	pos	3.208	pos
537	25.1	pos	4.28	pos	10.2	neg	1.1	pos	pos	1.152	pos
538	164	pos	4.37	pos	64	pos	3.49	pos	pos	2.821	pos
539	204	pos	5.57	pos	73	pos	4.11	pos	pos	3.8	pos
540	189	pos	6.12	pos	40.6	pos	3.9	pos	pos	2.82	pos
541	0.592	neg	0.04	neg	3.8	neg	0.17	neg	neg	0.073	pos
542	0.901	neg	0.07	neg	3.8	neg	0.2	neg	neg	0.115	pos
543	0.85	neg	0.08	neg	3.8	neg	0.28	neg	neg	0.121	pos
544	17.2	pos	0.29	neg	8.33	neg	0.78	neg	neg	0.41	pos
545	9.24	pos	1.14	neg	18.5	pos	0.86	neg	pos	2.001	pos
546	38	pos	1.15	neg	155	pos	5.77	pos	pos	3.8	pos
547	80.6	pos	1.18	neg	59.8	pos	2.55	pos	pos	2.163	pos
548	51.5	pos	1.22	neg	84.3	pos	3.35	pos	pos	2.921	pos
549	1.83	pos	1.46	pos	11.6	neg	1.88	pos	pos	1.073	pos
550	51.5	pos	1.7	pos	28	pos	1.51	pos	pos	1.323	pos
551	71.3	pos	2.39	pos	27.1	pos	1.59	pos	pos	1.789	pos
552	79.1	pos	3.74	pos	7.84	neg	0.85	neg	pos	0.52	pos
553	22.6	pos	4.1	pos	40.8	pos	2.2	pos	pos	2.057	pos
554	80.2	pos	4.6	pos	9.31	neg	0.77	neg	pos	0.706	pos
555	172	pos	6.35	pos	116	pos	4.74	pos	pos	3.8	pos
556	0.11	neg	0.02	neg	3.8	neg	0.07	neg	neg	0.044	pos
557	0.104	neg	0.08	neg	3.8	neg	0.16	neg	neg	0.05	pos
558	0.102	neg	0.09	neg	4.05	neg	0.2	neg	neg	0.062	pos
559	0.0789	neg	0.1	neg	3.8	neg	0.21	neg	neg	0.061	pos
560	21.6	pos	0.57	neg	19.7	pos	0.93	neg	pos	0.621	pos
561	23.2	pos	1.21	neg	81.4	pos	4.59	pos	pos	3.434	pos
562	11.9	pos	1.47	pos	24.4	pos	1.42	pos	pos	1.338	pos
563	29	pos	2.04	pos	4.62	neg	0.32	neg			pos
564	83.8	pos	2.17	pos	72.2	pos	2.64	pos	pos	3.226	pos
565	43.4	pos	3.67	pos	5.87	neg	0.51	neg	pos	0.517	pos
566	15.6	pos	3.72	pos	5.84	neg	0.62	neg	pos	0.784	pos
567	55.9	pos	3.86	pos	14.6	neg	1.03	neg	pos	0.916	pos
568	151	pos	4.36	pos	400	pos	9	pos	pos	3.8	pos
569	59.4	pos	4.45	pos	13.5	neg	1.15	pos	pos	0.944	pos
570	185	pos	4.52	pos	82.6	pos	4.98	pos	pos	3.8	pos
571	29	pos	4.59	pos	10.3	neg	1.02	neg	pos	0.951	pos
572	54.3	pos	4.78	pos	9.91	neg	1.07	neg	pos	0.86	pos
573	22.7	pos	5.45	pos	140	pos	7.92	pos	pos	3.8	pos
574	19.9	pos	5.46	pos	160	pos	7.91	pos	pos	3.8	pos
575	155	pos	6.14	pos	400	pos	10	pos	pos	3.8	pos
576	0.116	neg	0.02	neg	3.8	neg	0.37	neg	neg	0.059	pos
577	2.35	pos	0.79	neg	3.8	neg	0.3	neg	neg	0.277	pos
578	1.54	pos	1.65	pos	11.6	neg	0.64	neg	pos	0.656	pos
579	53.5	pos	1.76	pos	38.2	pos	2.48	pos	pos	1.793	pos
580	190	pos	1.77	pos	19.6	pos	1.07	neg	pos	1.216	pos
581	1.34	pos	1.8	pos	11.8	neg	0.87	neg	pos	0.839	pos
582	4.22	pos	2.18	pos	6.99	neg	0.55	neg	pos	0.577	pos
583	3.73	pos	2.57	pos	5.91	neg	0.41	neg	pos	0.61	pos
584	4.91	pos	2.93	pos	7.36	neg	0.55	neg	pos	0.538	pos
585	4.97	pos	3.15	pos	7.76	neg	0.49	neg	pos	0.712	pos
586	111	pos	3.26	pos	79.7	pos	3.93	pos	pos	3.8	pos
587	167	pos	3.46	pos	36.3	pos	2.76	pos	pos	3.8	pos
588	73.6	pos	6.86	pos	47.8	pos	9	pos	pos	3.8	pos
589	74.9	pos	6.91	pos	69.4	pos	9.05	pos	pos	3.8	pos
590	97	pos	9.43	pos	148	pos	6.67	pos	pos	3.8	pos
591	0.08	neg	0.01	neg	3.8	neg	0.14	neg	neg	0.02	pos
592	2.36	pos	0.1	neg	7.94	neg	0.09	neg	neg	0.064	pos
593	1.71	pos	0.16	neg	7.86	neg	0.15	neg	neg	0.08	pos
594	0.728	neg	0.16	neg	9.53	neg	0.27	neg	neg	0.319	pos
595	112	pos	1.89	pos	63.3	pos	2.96	pos	pos	2.639	pos
596	10.5	pos	2.29	pos	7.68	neg	0.45	neg	neg	0.452	pos
597	160	pos	3.05	pos	46.1	pos	3.8	pos	pos	2.69	pos
598	3.17	pos	0.81	neg	7.94	neg	0.48	neg	pos	1.449	pos
599	106	pos	1.59	pos	92.1	pos	3.55	pos	pos	3.141	pos
600	178	pos	4.99	pos	88.4	pos	4.84	pos	pos	3.356	pos
601	0.641	neg	0.69	neg	5.77	neg	0.54	neg	pos	0.444	pos
602	0.629	neg	0.83	neg	5.13	neg	0.55	neg	pos	0.494	pos
603	157	pos	4.83	pos	199	pos	6.25	pos	pos	3.8	pos
604	166	pos	7.46	pos	369	pos	7.89	pos	pos	3.8	pos
605	2.46	pos	1.38	neg	6.78	neg	0.66	neg	pos	1.455	pos
606	122	pos	3.33	pos	61.3	pos	3.74	pos	pos	3.8	pos
607	204	pos	5.1	pos	106	pos	4.6	pos	pos	3.8	pos
608	0.295	neg	0.03	neg	3.8	neg	0.05	neg	neg	0.025	pos
609	0.317	neg	0.03	neg	3.8	neg	0.1	neg	neg	0.023	pos
610	0.3	neg	0.03	neg	3.8	neg	0.12	neg	neg	0.033	pos
611	1.18	pos	0.03	neg	3.8	neg	0.07	neg	neg	0.037	pos
612	4.6	pos	0.64	neg	23.8	pos	1.72	pos	pos	2.598	pos
613	58.6	pos	1.44	pos	92.7	pos	5.53	pos	pos	3.8	pos
614	115	pos	1.8	pos	7.39	neg	0.59	neg	pos	0.533	pos
615	126	pos	2.35	pos	21.8	pos	2.09	pos	pos	1.145	pos
616	90.9	pos	2.47	pos	104	pos	7.13	pos	pos	3.8	pos
617	29.9	pos	2.59	pos	13.1	neg	1.02	neg	pos	0.765	pos
618	22.6	pos	2.88	pos	12	neg	1.03	neg	pos	0.996	pos
619	151	pos	3.23	pos	88.5	pos	3.57	pos	pos	2.971	pos
620	211	pos	4.8	pos	84.5	pos	4.73	pos	pos	3.421	pos
621	29.8	pos	6.89	pos	145	pos	7.5	pos	pos	3.8	pos
622	0.188	neg	0.02	neg	3.8	neg	0.1	neg	neg	0.18	pos
623	0.735	neg	0.38	neg	14.9	neg	1.13	pos	pos	0.859	pos
624	21.4	pos	0.4	neg	23.6	pos	1.34	pos	pos	0.982	pos
625	166	pos	3.77	pos	339	pos	7.97	pos	pos	3.8	pos
626	1.98	pos	3.82	pos	5.61	neg	0.67	neg	neg	0.253	pos
627	3.83	pos	5.05	pos	9.48	neg	1.73	pos	pos	3.21	pos
628	2.96	pos	0.48	neg	21.9	pos	1.14	pos	pos	1.199	pos
629	68.4	pos	1.3	neg	8.73	neg	0.67	neg	pos	0.526	pos
630	36.1	pos	1.52	pos	53.4	pos	3.28	pos	pos	2.845	pos
631	111	pos	1.83	pos	8.71	neg	0.75	neg	pos	0.675	pos
632	146	pos	2.91	pos	57.4	pos	3.11	pos	pos	2.27	pos
633	78.8	pos	4.94	pos	12.1	neg	0.99	neg	pos	0.981	pos
634	70.9	pos	5.18	pos	20	pos	1.51	pos	pos	1.822	pos
635	109	pos	9.23	pos	328	pos	9.54	pos	pos	3.8	pos
636	0.147	neg	0.02	neg	3.8	neg	0.12	neg	neg	0.048	pos
637	62.1	pos	1.27	neg	26.5	pos	0.97	neg	pos	0.818	pos
638	0.112	neg	0.02	neg	3.8	neg	0.07	neg	neg	0.106	pos
639	0.106	neg	0.02	neg	3.8	neg	0.16	neg	neg	0.098	pos
640	0.0723	neg	0.02	neg	3.8	neg	0.07	neg	neg	0.129	pos
641	14.3	pos	0.03	neg	3.8	neg	0.18	neg	neg	0.028	pos
642	0.116	neg	0.04	neg	3.8	neg	0.36	neg	neg	0.035	pos
643	0.116	neg	0.13	neg	3.8	neg	0.05	neg	neg	0.044	pos
644	28	pos	0.81	neg	41.4	pos	2.41	pos	pos	3.424	pos
645	15.1	pos	1.75	pos	5.04	neg	0.53	neg	pos	0.628	pos
646	0.113	neg	0.03	neg	3.8	neg	0.62	neg	neg	0.147	pos
647	0.0669	neg	0	neg	3.8	neg	0.09	neg	neg	0.021	pos
648	0.112	neg	0.01	neg	3.8	neg	0.1	neg	neg	0.026	pos
649	0.119	neg	0.02	neg	3.8	neg	0.12	neg	neg	0.057	pos
650	0.108	neg	0.02	neg	3.8	neg	0.15	neg	neg	0.031	pos
651	0.106	neg	0.03	neg	4.97	neg	0.14	neg	neg	0.2	pos
652	0.0746	neg	0.03	neg	3.8	neg	0.11	neg	neg	0.037	pos
653	161	pos	0.04	neg	3.8	neg	0.27	neg	neg	0.041	pos
654	0.112	neg	0.04	neg	3.8	neg	0.48	neg	neg	0.026	pos
655	0.0732	neg	0.09	neg	3.8	neg	0.19	neg	neg	0.089	pos
656	18.8	pos	0.57	neg	29.3	pos	1.32	pos	pos	1.586	pos
657	0.112	neg	0.72	neg	3.8	neg	0.28	neg	neg	0.155	pos
658	4.78	pos	0.87	neg	45.1	pos	4.51	pos	pos	2.437	pos
659	199	pos	4.45	pos	96.6	pos	5.06	pos	pos	3.8	pos
660	174	pos	5.37	pos	169	pos	7.96	pos	pos	3.8	pos
661	89	pos	6.6	pos	100	pos	6.56	pos	pos	3.8	pos
662	0.0687	neg	0.002	neg	3.8	neg	0.08	neg	neg	0.023	neg
663	0.0793	neg	0.01	neg	3.8	neg	0.06	neg	neg	0.015	neg
664	0.0766	neg	0.01	neg	3.8	neg	0.06	neg	neg	0.01	neg
665	0.0692	neg	0.01	neg	3.8	neg	0.07	neg	neg	0.017	neg
666	0.0757	neg	0.01	neg	3.8	neg	0.07	neg	neg	0.021	neg
667	0.0673	neg	0.01	neg	3.8	neg	0.36	neg	neg	0.022	neg
668	0.0768	neg	0.01	neg	3.8	neg	0.19	neg	neg	0.019	neg
669	0.0802	neg	0.01	neg	3.8	neg	0.07	neg	neg	0.022	neg
670	0.08	neg	0.01	neg	5.07	neg	0.1	neg	neg	0.02	neg
671	0.0831	neg	0.01	neg	3.91	neg	0.14	neg	neg	0.051	neg
672	0.0796	neg	0.01	neg	3.8	neg	0.06	neg	neg	0.016	neg
673	0.0796	neg	0.01	neg	3.8	neg	0.09	neg	neg	0.052	neg
674	0.0848	neg	0.01	neg	3.8	neg	0.08	neg	neg	0.054	neg
675	0.0815	neg	0.01	neg	3.8	neg	0.06	neg	neg	0.035	neg
676	0.0809	neg	0.01	neg	3.8	neg	0.1	neg	neg	0.038	neg
677	0.0843	neg	0.01	neg	3.8	neg	0.05	neg	neg	0.03	neg
678	0.813	neg	0.01	neg	3.8	neg	0.07	neg	neg	0.017	neg
679	0.0833	neg	0.01	neg	3.8	neg	0.07	neg	neg	0.078	neg
680	0.0788	neg	0.01	neg	3.8	neg	0.37	neg	neg	0.01	neg
681	0.0836	neg	0.01	neg	3.8	neg	0.45	neg	neg	0.041	neg
682	0.0858	neg	0.01	neg	3.8	neg	0.39	neg	neg	0.02	neg
683	0.0828	neg	0.01	neg	3.8	neg	0.36	neg	neg	0.223	neg
684	0.08	neg	0.01	neg	3.8	neg	0.37	neg	neg	0.02	neg
685	0.09	neg	0.01	neg	3.8	neg	0.14	neg	neg	0.027	neg
686	0.07	neg	0.01	neg	3.8	neg	0.14	neg	neg	0.014	neg
687	0.08	neg	0.01	neg	3.8	neg	0.16	neg	neg	0.014	neg
688	0.07	neg	0.01	neg	11.6	neg	0.14	neg	neg	0.028	neg
689	0.08	neg	0.01	neg	3.8	neg	0.29	neg	neg	0.016	neg
690	0.08	neg	0.01	neg	3.8	neg	0.12	neg	neg	0.027	neg
691	0.0824	neg	0.012	neg	3.8	neg	0.14	neg	neg	0.041	neg
692	0.0825	neg	0.02	neg	3.8	neg	0.06	neg	neg	0.016	neg
693	0.0705	neg	0.02	neg	3.8	neg	0.09	neg	neg	0.123	neg
694	0.0684	neg	0.02	neg	3.8	neg	0.08	neg	neg	0.019	neg
695	0.0672	neg	0.02	neg	3.8	neg	0.12	neg	neg	0.014	neg
696	0.0705	neg	0.02	neg	3.8	neg	0.07	neg	neg	0.022	neg
697	0.0689	neg	0.02	neg	3.8	neg	0.09	neg	neg	0.035	neg
698	0.0996	neg	0.02	neg	3.8	neg	0.1	neg	neg	0.019	neg
699	0.0739	neg	0.02	neg	3.8	neg	0.08	neg	neg	0.055	neg
700	0.0689	neg	0.02	neg	4.45	neg	0.1	neg	neg	0.023	neg
701	0.0797	neg	0.02	neg	3.8	neg	0.11	neg	neg	0.074	neg
702	0.0682	neg	0.02	neg	3.8	neg	0.11	neg	neg	0.028	neg
703	0.0693	neg	0.02	neg	3.8	neg	0.12	neg	neg	0.034	neg
704	0.067	neg	0.02	neg	3.8	neg	0.1	neg	neg	0.027	neg
705	0.0771	neg	0.02	neg	3.8	neg	0.08	neg	neg	0.048	neg
706	0.0694	neg	0.02	neg	4.43	neg	0.22	neg	neg	0.059	neg
707	0.0879	neg	0.02	neg	3.8	neg	0.06	neg	neg	0.061	neg
708	0.0657	neg	0.02	neg	3.8	neg	0.1	neg	neg	0.046	neg
709	0.0766	neg	0.02	neg	3.8	neg	0.12	neg	neg	0.037	neg
710	0.0735	neg	0.02	neg	3.8	neg	0.06	neg	neg	0.024	neg
711	0.0729	neg	0.02	neg	3.8	neg	0.07	neg	neg	0.057	neg
712	0.101	neg	0.02	neg	8.78	neg	0.26	neg	neg	0.1	neg
713	2.2	pos	0.02	neg	4.41	neg	0.08	neg	neg	0.022	neg
714	0.117	neg	0.02	neg	3.8	neg	0.22	neg	neg	0.067	neg
715	0.11	neg	0.02	neg	3.8	neg	0.16	neg	neg	0.038	neg
716	0.0766	neg	0.02	neg	3.8	neg	0.12	neg	neg	0.018	neg
717	0.0734	neg	0.02	neg	3.8	neg	0.17	neg	neg	0.028	neg
718	0.112	neg	0.02	neg	3.8	neg	0.19	neg	neg	0.057	neg
719	0.113	neg	0.02	neg	3.8	neg	0.12	neg	neg	0.024	neg
720	0.117	neg	0.02	neg	3.8	neg	0.14	neg	neg	0.026	neg
721	0.115	neg	0.02	neg	3.8	neg	0.1	neg	neg	0.028	neg
722	0.118	neg	0.02	neg	3.8	neg	0.16	neg	neg	0.021	neg
723	0.121	neg	0.02	neg	3.8	neg	0.1	neg	neg	0.019	neg
724	0.0827	neg	0.02	neg	3.8	neg	0.23	neg	neg	0.025	neg
725	0.0852	neg	0.02	neg	3.8	neg	0.07	neg	neg	0.03	neg
726	0.0813	neg	0.02	neg	3.8	neg	0.1	neg			neg
727	0.0826	neg	0.02	neg	3.8	neg	0.07	neg	neg	0.013	neg
728	0.0793	neg	0.02	neg	3.8	neg	0.14	neg	neg	0.015	neg
729	0.0821	neg	0.02	neg	3.83	neg	0.08	neg	neg	0.019	neg
730	0.0786	neg	0.02	neg	3.8	neg	0.09	neg	neg	0.023	neg
731	0.0855	neg	0.02	neg	3.8	neg	0.07	neg	neg	0.035	neg
732	0.0782	neg	0.02	neg	3.8	neg	0.1	neg	neg	0.015	neg
733	0.0847	neg	0.02	neg	3.8	neg	0.09	neg	neg	0.014	neg
734	0.0841	neg	0.02	neg	3.8	neg	0.1	neg	neg	0.049	neg
735	0.0847	neg	0.02	neg	3.8	neg	0.13	neg	neg	0.045	neg
736	0.0779	neg	0.02	neg	3.8	neg	0.1	neg	neg	0.043	neg
737	0.0837	neg	0.02	neg	3.8	neg	0.08	neg	neg	0.025	neg
738	0.0792	neg	0.02	neg	3.8	neg	0.06	neg	neg	0.014	neg
739	0.0792	neg	0.02	neg	7.83	neg	0.06	neg	neg	0.029	neg
740	0.0798	neg	0.02	neg	3.8	neg	0.05	neg	neg	0.039	neg
741	0.0831	neg	0.02	neg	3.8	neg	0.05	neg	neg	0.019	neg
742	0.0977	neg	0.02	neg	10.4	neg	0.04	neg	neg	0.038	neg
743	0.0835	neg	0.02	neg	7.74	neg	0.12	neg	neg	0.038	neg
744	0.0928	neg	0.02	neg	3.8	neg	0.08	neg	neg	0.016	neg
745	0.0818	neg	0.02	neg	3.8	neg	0.11	neg	neg	0.025	neg
746	0.0785	neg	0.02	neg	3.8	neg	0.4	neg	neg	0.024	neg
747	0.0801	neg	0.02	neg	3.8	neg	0.42	neg	neg	0.037	neg
748	0.0819	neg	0.02	neg	3.8	neg	0.4	neg	neg	0.038	neg
749	0.0831	neg	0.02	neg	3.8	neg	0.45	neg	neg	0.013	neg
750	0.0805	neg	0.02	neg	3.8	neg	0.39	neg	neg	0.034	neg
751	0.0809	neg	0.02	neg	3.8	neg	0.36	neg	neg	0.015	neg
752	0.0823	neg	0.02	neg	3.8	neg	0.42	neg	neg	0.026	neg
753	0.0838	neg	0.02	neg	3.8	neg	0.34	neg	neg	0.009	neg
754	0.0792	neg	0.02	neg	3.8	neg	0.4	neg	neg	0.019	neg
755	0.0802	neg	0.02	neg	3.8	neg	0.36	neg	neg	0.007	neg
756	0.0835	neg	0.02	neg	3.8	neg	0.38	neg	neg	0.011	neg
757	0.07	neg	0.02	neg	6.28	neg	0.38	neg	neg	0.011	neg
758	0.07	neg	0.02	neg	3.8	neg	0.41	neg	neg	0.012	neg
759	0.07	neg	0.02	neg	3.8	neg	0.41	neg	neg	0.017	neg
760	0.08	neg	0.02	neg	3.8	neg	0.39	neg	neg	0.019	neg
761	0.08	neg	0.02	neg	3.8	neg	0.37	neg	neg	0.042	neg
762	0.08	neg	0.02	neg	4	neg	0.51	neg	neg	0.008	neg
763	0.08	neg	0.02	neg	5.15	neg	0.41	neg	neg	0.017	neg
764	0.08	neg	0.02	neg	3.8	neg	0.45	neg	neg	0.051	neg
765	0.08	neg	0.02	neg	3.8	neg	0.17	neg	neg	0.017	neg
766	0.08	neg	0.02	neg	3.8	neg	0.22	neg	neg	0.019	neg
767	0.08	neg	0.02	neg	3.8	neg	0.21	neg	neg	0.029	neg
768	0.07	neg	0.02	neg	5.15	neg	0.18	neg	neg	0.347	neg
769	0.08	neg	0.02	neg	3.8	neg	0.14	neg	neg	0.019	neg
770	0.08	neg	0.02	neg	3.8	neg	0.18	neg	neg	0.033	neg
771	0.07	neg	0.02	neg	3.8	neg	0.14	neg	neg	0.011	neg
772	0.08	neg	0.02	neg	3.8	neg	0.14	neg	neg	0.032	neg
773	0.08	neg	0.02	neg	3.8	neg	0.16	neg	neg	0.057	neg
774	0.0706	neg	0.03	neg	4.43	neg	0.17	neg	neg	0.093	neg
775	0.0683	neg	0.03	neg	3.8	neg	0.11	neg	neg	0.034	neg
776	0.0822	neg	0.03	neg	4.39	neg	0.15	neg	neg	0.031	neg
777	0.0708	neg	0.03	neg	3.8	neg	0.12	neg	neg	0.048	neg
778	0.0718	neg	0.03	neg	3.8	neg	0.06	neg	neg	0.117	neg
779	0.0839	neg	0.03	neg	3.8	neg	0.07	neg	neg	0.032	neg
780	0.0796	neg	0.03	neg	4	neg	0.12	neg	neg	0.013	neg
781	0.0811	neg	0.03	neg	3.8	neg	0.07	neg	neg	0.059	neg
782	0.0978	neg	0.03	neg	5.07	neg	0.12	neg	neg	0.045	neg
783	0.0795	neg	0.03	neg	3.8	neg	0.1	neg	neg	0.031	neg
784	0.0774	neg	0.03	neg	3.8	neg	0.21	neg	neg	0.055	neg
785	0.0872	neg	0.03	neg	3.8	neg	0.12	neg	neg	0.019	neg
786	0.0824	neg	0.03	neg	3.8	neg	0.1	neg	neg	0.016	neg
787	0.0869	neg	0.03	neg	3.8	neg	0.05	neg	neg	0.031	neg
788	0.0806	neg	0.03	neg	3.8	neg	0.07	neg	neg	0.067	neg
789	0.0765	neg	0.03	neg	3.8	neg	0.16	neg	neg	0.029	neg
790	0.0825	neg	0.03	neg	3.8	neg	0.07	neg	neg	0.042	neg
791	0.0819	neg	0.03	neg	3.8	neg	0.05	neg	neg	0.024	neg
792	0.0834	neg	0.03	neg	3.8	neg	0.11	neg	neg	0.024	neg
793	0.0789	neg	0.03	neg	3.8	neg	0.08	neg	neg	0.07	neg
794	0.0801	neg	0.03	neg	4.82	neg	0.14	neg	neg	0.027	neg
795	0.0799	neg	0.03	neg	3.8	neg	0.08	neg	neg	0.024	neg
796	0.0784	neg	0.03	neg	3.8	neg	0.1	neg	neg	0.024	neg
797	0.0788	neg	0.03	neg	3.8	neg	0.11	neg	neg	0.034	neg
798	0.0817	neg	0.03	neg	3.8	neg	0.09	neg	neg	0.156	neg
799	0.0815	neg	0.03	neg	3.8	neg	0.37	neg	neg	0.033	neg
800	0.0815	neg	0.03	neg	3.8	neg	0.43	neg	neg	0.02	neg
801	0.0813	neg	0.03	neg	3.8	neg	0.46	neg	neg	0.048	neg
802	0.0828	neg	0.03	neg	3.8	neg	0.36	neg	neg	0.064	neg
803	0.0823	neg	0.03	neg	3.8	neg	0.36	neg	neg	0.02	neg
804	0.08	neg	0.03	neg	3.8	neg	0.22	neg	neg	0.046	neg
805	0.07	neg	0.03	neg	3.8	neg	0.17	neg	neg	0.024	neg
806	0.08	neg	0.03	neg	3.8	neg	0.38	neg	neg	0.04	neg
807	0.08	neg	0.03	neg	3.8	neg	0.13	neg	neg	0.015	neg
808	0.07	neg	0.03	neg	3.8	neg	0.13	neg	neg	0.022	neg
809	0.08	neg	0.03	neg	3.8	neg	0.18	neg	neg	0.074	neg
810	0.07	neg	0.03	neg	3.8	neg	0.24	neg	neg	0.046	neg
811	0.08	neg	0.03	neg	4.77	neg	0.16	neg	neg	0.047	neg
812	0.0706	neg	0.04	neg	3.8	neg	0.18	neg	neg	0.057	neg
813	0.0641	neg	0.04	neg	6.5	neg	0.08	neg	neg	0.032	neg
814	0.0697	neg	0.04	neg	4.14	neg	0.1	neg	neg	0.031	neg
815	0.0757	neg	0.04	neg	3.8	neg	0.08	neg	neg	0.07	neg
816	0.0743	neg	0.04	neg	3.8	neg	0.06	neg	neg	0.012	neg
817	0.104	neg	0.04	neg	3.8	neg	0.15	neg	neg	0.03	neg
818	0.111	neg	0.04	neg	3.8	neg	0.16	neg	pos	0.498	neg
819	0.0855	neg	0.04	neg	3.8	neg	0.08	neg	neg	0.01	neg
820	0.0995	neg	0.04	neg	3.8	neg	0.11	neg	neg	0.012	neg
821	0.0852	neg	0.04	neg	3.8	neg	0.09	neg	neg	0.016	neg
822	0.0839	neg	0.04	neg	3.8	neg	0.12	neg	neg	0.026	neg
823	0.0801	neg	0.04	neg	3.8	neg	0.14	neg	neg	0.03	neg
824	0.0798	neg	0.04	neg	3.8	neg	0.22	neg	neg	0.033	neg
825	0.0809	neg	0.04	neg	3.8	neg	0.11	neg	neg	0.036	neg
826	0.0785	neg	0.04	neg	3.8	neg	0.08	neg	neg	0.04	neg
827	0.0827	neg	0.04	neg	4.25	neg	0.06	neg	neg	0.019	neg
828	0.0839	neg	0.04	neg	3.8	neg	0.12	neg	neg	0.104	neg
829	0.0866	neg	0.04	neg	3.8	neg	0.07	neg	neg	0.045	neg
830	0.082	neg	0.04	neg	3.8	neg	0.14	neg	neg	0.039	neg
831	0.0836	neg	0.04	neg	5.02	neg	0.06	neg	neg	0.015	neg
832	0.0799	neg	0.04	neg	3.8	neg	0.06	neg	neg	0.018	neg
833	0.0862	neg	0.04	neg	3.8	neg	0.11	neg	neg	0.087	neg
834	0.0784	neg	0.04	neg	13.7	neg	0.41	neg	neg	0.022	neg
835	0.0823	neg	0.04	neg	3.9	neg	0.54	neg	neg	0.256	neg
836	0.09	neg	0.04	neg	3.8	neg	0.41	neg	neg	0.034	neg
837	0.079	neg	0.04	neg	4.49	neg	0.37	neg	neg	0.024	neg
838	0.08	neg	0.04	neg	7.21	neg	0.21	neg	neg	0.06	neg
839	0.08	neg	0.04	neg	3.8	neg	0.17	neg	neg	0.022	neg
840	0.08	neg	0.04	neg	4.6	neg	0.49	neg	neg	0.035	neg
841	0.0792	neg	0.05	neg	4.07	neg	0.2	neg	neg	0.108	neg
842	0.0922	neg	0.05	neg	3.8	neg	0.17	neg	neg	0.055	neg
843	0.114	neg	0.05	neg	3.8	neg	0.22	neg	neg	0.182	neg
844	0.0856	neg	0.05	neg	3.8	neg	0.08	neg	neg	0.016	neg
845	0.0807	neg	0.05	neg	3.8	neg	0.07	neg	neg	0.033	neg
846	0.0815	neg	0.05	neg	3.8	neg	0.07	neg	neg	0.022	neg
847	0.085	neg	0.05	neg	3.8	neg	0.08	neg	neg	0.015	neg
848	0.0829	neg	0.05	neg	3.8	neg	0.1	neg	neg	0.041	neg
849	0.0817	neg	0.05	neg	3.8	neg	0.07	neg	neg	0.033	neg
850	0.0826	neg	0.05	neg	3.8	neg	0.41	neg	neg	0.023	neg
851	0.0855	neg	0.05	neg	3.8	neg	0.4	neg	neg	0.018	neg
852	0.08	neg	0.05	neg	3.8	neg	0.15	neg	neg	0.051	neg
853	0.134	neg	0.05	neg	3.8	neg	0.14	neg	neg	0.031	neg
854	0.08	neg	0.05	neg	3.8	neg	0.23	neg	neg	0.039	neg
855	0.0709	neg	0.06	neg	3.8	neg	0.06	neg	neg	0.012	neg
856	0.71	neg	0.06	neg	3.8	neg	0.19	neg	neg	0.078	neg
857	0.0899	neg	0.06	neg	4.49	neg	0.12	neg	neg	0.042	neg
858	0.122	neg	0.06	neg	3.8	neg	0.1	neg	neg	0.182	neg
859	0.0832	neg	0.06	neg	3.8	neg	0.09	neg	neg	0.034	neg
860	0.0819	neg	0.06	neg	3.8	neg	0.11	neg	neg	0.038	neg
861	0.08	neg	0.06	neg	3.8	neg	0.34	neg	neg	0.031	neg
862	0.0685	neg	0.07	neg	3.8	neg	0.14	neg	neg	0.033	neg
863	0.0708	neg	0.07	neg	3.8	neg	0.09	neg	neg	0.035	neg
864	0.0747	neg	0.07	neg	3.8	neg	0.07	neg	neg	0.024	neg
865	0.126	neg	0.07	neg	3.8	neg	0.19	neg	neg	0.021	neg
866	0.0857	neg	0.07	neg	79.8	pos	0.08	neg	neg	0.019	neg
867	0.0919	neg	0.07	neg	8.85	neg	0.11	neg	neg	0.067	neg
868	0.0833	neg	0.07	neg	3.8	neg	0.44	neg	neg	0.029	neg
869	0.0781	neg	0.08	neg	3.89	neg	0.07	neg	neg	0.016	neg
870	0.08	neg	0.08	neg	3.8	neg	0.34	neg	neg	0.008	neg
871	0.0804	neg	0.09	neg	3.8	neg	0.09	neg	neg	0.027	neg
872	0.075	neg	0.1	neg	3.8	neg	0.06	neg	neg	0.025	neg
873	0.0823	neg	0.1	neg	3.8	neg	0.07	neg	neg	0.046	neg
874	0.0849	neg	0.1	neg	3.8	neg	0.06	neg	neg	0.025	neg
875	0.0727	neg	0.11	neg	6.07	neg	0.11	neg	neg	0.04	neg
876	0.105	neg	0.11	neg	3.8	neg	0.2	neg	neg	0.036	neg
877	0.083	neg	0.11	neg	3.8	neg	0.39	neg	neg	0.043	neg
878	0.089	neg	0.12	neg	4.98	neg	0.08	neg	neg	0.037	neg
879	0.0761	neg	0.14	neg	3.8	neg	0.15	neg	neg	0.029	neg
880	0.08	neg	0.14	neg	3.8	neg	0.32	neg	neg	0.057	neg
881	0.0717	neg	0.16	neg	9.36	neg	0.46	neg	neg	0.171	neg
882	0.121	neg	0.17	neg	3.8	neg	0.07	neg	neg	0.023	neg
883	0.0806	neg	0.17	neg	3.8	neg	0.06	neg	neg	0.019	neg
884	0.0847	neg	0.29	neg	4.29	neg	0.12	neg	neg	0.034	neg
885	0.08	neg	0.47	neg	3.8	neg	0.48	neg	neg	0.013	neg
886	0.087	neg	0.51	neg	3.8	neg	0.38	neg	neg	0.094	neg
887	0.0699	neg	1.22	neg	3.8	neg	0.11	neg	neg	0.026	neg
888	0.105	neg	1.76	pos	43.1	pos	0.09	neg	neg	0.028	neg
